# Interaction-based metabolomics identifies serum modifiers of the clinical expression of Alzheimer’s disease pathology

**DOI:** 10.64898/2026.06.30.26356962

**Authors:** Pyry Helkkula, Miriam Rabl, Christopher Clark, Slavisa Stojkovic, Julius Popp

**Affiliations:** Department of Adult Psychiatry and Psychotherapy, University Hospital of Psychiatry Zurich and University of Zurich, Switzerland; European Bioinformatics Institute, European Molecular Biology Laboratory (EMBL-EBI), Cambridge, United Kingdom; Old Age Psychiatry, Department of Psychiatry, Lausanne University Hospital, Switzerland

**Keywords:** Alzheimer’s disease, Cognitive resilience, Mass spectrometry, Lipidomics

## Abstract

**Introduction:** Developing interventions for Alzheimer’s disease (AD) requires an improved understanding of mechanisms linking biological pathology to the penetrance of, and resilience to, cognitive impairment. This research identifies blood metabolites that are associated with cognitive impairment adjusting for the presence of AD pathology.

**Methods:** Mass spectrometry peaks (n=2,282) were screened using mutually conditioned models (N=154; cross-adjusting CSF-biomarker defined AD status and cognitive status). Peaks were then tested for multiplicative interactions (CSF biomarker x peak) against both endpoints using complete APOE-ε4 and albumin CSF/serum quotient data (N=140).

**Results:** The screen revealed two directional profiles: Profile I (negative with status; positive with cognition) and Profile II (positive with status; negative with cognition). Secondary interaction modeling identified four peaks with interactions significantly associated with AD, and two with cognitive impairment, including one annotated as cerebroside B.

**Discussion:** These interaction patterns indicate peripheral features acting as context-dependent modulators of AD pathology and cognitive symptom penetrance rather than global risk indicators, improving clinical stratification.
