## Supplementary Table 3 for "Interaction-based metabolomics identifies serum modifiers of the clinical expression of Alzheimer’s disease pathology"

### Sheet: ST3
m/z	beta_AD	95%_ci_lower_AD	95%_ci_upper_AD	pval_AD	zval_AD	lfdr_AD	non-null_posterior_probability_AD	beta_CI	95%_ci_lower_CI	95%_ci_upper_CI	pval_CI	zval_CI	lfdr_CI	non-null_posterior_probability_CI
115.056	-0.457548	-0.867599	-0.0474968	0.0287433	-2.18699	0.170433	0.829567	0.707321	0.281906	1.13274	0.00111903	3.25875	0.00145801	0.998542
181.951	-0.46265	-0.891703	-0.0335967	0.0345634	-2.11344	0.199845	0.800155	0.688395	0.269084	1.10771	0.00129208	3.21773	0.00161285	0.998387
186.065	-0.507811	-0.907077	-0.108546	0.0126737	-2.49281	0.067725	0.932275	0.463049	0.0809009	0.845198	0.0175542	2.37489	0.0278924	0.972108
247.157	-0.509823	-0.91601	-0.103637	0.0138921	-2.46004	0.0759789	0.924021	0.47974	0.0897737	0.869707	0.0159016	2.41117	0.0244618	0.975538
302.044	0.50688	0.100084	0.913676	0.014599	2.44218	0.0312687	0.968731	-0.470916	-0.872752	-0.0690799	0.0216243	-2.2969	0.075837	0.924163
336.017	0.466199	0.0493292	0.88307	0.0283874	2.19189	0.0925517	0.907448	-0.496876	-0.891745	-0.102006	0.0136524	-2.46628	0.050733	0.949267
451.079	0.408298	0.0150297	0.801566	0.0418641	2.03487	0.167566	0.832434	-0.40946	-0.786965	-0.0319543	0.0335143	-2.12587	0.111794	0.888206
708.536	-0.51965	-0.926821	-0.112479	0.0123705	-2.5014	0.0657654	0.934235	0.467597	0.0847285	0.850465	0.0166793	2.3937	0.0260622	0.973938
