## Supplementary Table 4 for "Interaction-based metabolomics identifies serum modifiers of the clinical expression of Alzheimer’s disease pathology"

### Sheet: summary_mz_115_0562
dependent_var	csf_biomarker	predictor	Coef.	Std.Err.	z	P>|z|	[0.025	0.975]
AD	csf_abeta42	Intercept	-2.28137	0.606319	-3.76265	0.000168123	-3.46973	-1.093
AD	csf_abeta42	age	0.937033	0.354183	2.64562	0.00815409	0.242848	1.63122
AD	csf_abeta42	sex	0.771268	0.597299	1.29126	0.196614	-0.399416	1.94195
AD	csf_abeta42	CI	0.435264	0.625305	0.696084	0.486376	-0.79031	1.66084
AD	csf_abeta42	bmi	-0.252236	0.276441	-0.912438	0.361538	-0.794051	0.289579
AD	csf_abeta42	apoee_allele	1.40556	0.541764	2.59442	0.00947499	0.343727	2.4674
AD	csf_abeta42	csf_abeta42	-2.15824	0.455057	-4.74278	2.10809e-06	-3.05013	-1.26634
AD	csf_abeta42	mz_115_0562	-0.206052	0.322774	-0.638378	0.523228	-0.838677	0.426574
AD	csf_abeta42	csf_abeta42:mz_115_0562	0.28624	0.473014	0.60514	0.545086	-0.64085	1.21333
AD	csf_ptau181	Intercept	-3.24637	0.719027	-4.51495	6.3331e-06	-4.65564	-1.83711
AD	csf_ptau181	age	0.421036	0.390358	1.07859	0.280771	-0.344052	1.18612
AD	csf_ptau181	sex	0.67336	0.615123	1.09468	0.273659	-0.532259	1.87898
AD	csf_ptau181	CI	1.72729	0.694035	2.48877	0.0128186	0.367009	3.08757
AD	csf_ptau181	bmi	-0.405396	0.359019	-1.12918	0.258823	-1.10906	0.298268
AD	csf_ptau181	apoee_allele	2.2896	0.639745	3.57893	0.000345005	1.03573	3.54348
AD	csf_ptau181	csf_ptau181	2.69863	0.529592	5.09568	3.47494e-07	1.66065	3.73661
AD	csf_ptau181	mz_115_0562	-0.463377	0.382912	-1.21014	0.226225	-1.21387	0.287116
AD	csf_ptau181	csf_ptau181:mz_115_0562	-0.476204	0.557561	-0.854084	0.393059	-1.569	0.616596
CI	csf_abeta42	Intercept	-0.207512	0.338308	-0.613382	0.539624	-0.870583	0.455559
CI	csf_abeta42	age	0.870696	0.234368	3.71508	0.000203136	0.411344	1.33005
CI	csf_abeta42	sex	0.419412	0.418876	1.00128	0.316693	-0.401571	1.24039
CI	csf_abeta42	status	0.52428	0.597148	0.877973	0.379959	-0.646109	1.69467
CI	csf_abeta42	bmi	0.181093	0.206938	0.875106	0.381516	-0.224498	0.586684
CI	csf_abeta42	apoee_allele	0.218413	0.417632	0.52298	0.600989	-0.600131	1.03696
CI	csf_abeta42	csf_abeta42	-0.756885	0.279379	-2.70917	0.00674518	-1.30446	-0.209312
CI	csf_abeta42	mz_115_0562	0.771914	0.238117	3.24174	0.00118801	0.305213	1.23861
CI	csf_abeta42	csf_abeta42:mz_115_0562	-0.105736	0.253155	-0.417674	0.676185	-0.60191	0.390438
CI	csf_ptau181	Intercept	-0.733104	0.328128	-2.2342	0.0254697	-1.37622	-0.0899857
CI	csf_ptau181	age	0.820693	0.229556	3.57513	0.00035006	0.370771	1.27062
CI	csf_ptau181	sex	0.335037	0.411451	0.81428	0.415485	-0.471393	1.14147
CI	csf_ptau181	AD	1.88785	0.652056	2.89522	0.00378888	0.609842	3.16586
CI	csf_ptau181	bmi	0.190062	0.202149	0.940207	0.347111	-0.206143	0.586266
CI	csf_ptau181	apoee_allele	0.478117	0.405109	1.18022	0.237913	-0.315881	1.27212
CI	csf_ptau181	csf_ptau181	-0.25447	0.264073	-0.963638	0.335227	-0.772043	0.263102
CI	csf_ptau181	mz_115_0562	0.79658	0.237239	3.35772	0.000785887	0.331601	1.26156
CI	csf_ptau181	csf_ptau181:mz_115_0562	0.317956	0.213075	1.49223	0.135639	-0.0996624	0.735575
