## Supplementary Table 5 for "Interaction-based metabolomics identifies serum modifiers of the clinical expression of Alzheimer’s disease pathology"

### Sheet: summary_mz_181_95135
dependent_var	csf_biomarker	predictor	Coef.	Std.Err.	z	P>|z|	[0.025	0.975]
AD	csf_abeta42	Intercept	-2.38172	0.635039	-3.75051	0.000176472	-3.62638	-1.13707
AD	csf_abeta42	age	0.745411	0.361353	2.06283	0.0391285	0.0371721	1.45365
AD	csf_abeta42	sex	0.376026	0.623711	0.602885	0.546585	-0.846425	1.59848
AD	csf_abeta42	CI	0.768337	0.654338	1.17422	0.240307	-0.514143	2.05082
AD	csf_abeta42	bmi	-0.28884	0.279195	-1.03455	0.300881	-0.836052	0.258372
AD	csf_abeta42	apoee_allele	1.32356	0.556653	2.3777	0.0174208	0.232537	2.41458
AD	csf_abeta42	csf_abeta42	-2.39955	0.504234	-4.75881	1.94735e-06	-3.38783	-1.41127
AD	csf_abeta42	mz_181_95135	-0.901761	0.396092	-2.27664	0.0228074	-1.67809	-0.125435
AD	csf_abeta42	csf_abeta42:mz_181_95135	-0.423628	0.450799	-0.939728	0.347357	-1.30718	0.459922
AD	csf_ptau181	Intercept	-3.33413	0.75922	-4.39152	1.1256e-05	-4.82218	-1.84609
AD	csf_ptau181	age	0.525361	0.384373	1.3668	0.171687	-0.227995	1.27872
AD	csf_ptau181	sex	0.652445	0.626712	1.04106	0.297848	-0.575888	1.88078
AD	csf_ptau181	CI	1.5563	0.707493	2.19973	0.0278258	0.169635	2.94296
AD	csf_ptau181	bmi	-0.286356	0.340906	-0.839986	0.400916	-0.954519	0.381807
AD	csf_ptau181	apoee_allele	2.41424	0.65633	3.6784	0.000234704	1.12786	3.70063
AD	csf_ptau181	csf_ptau181	2.69187	0.525453	5.12295	3.00785e-07	1.662	3.72174
AD	csf_ptau181	mz_181_95135	0.212835	0.349741	0.60855	0.542822	-0.472644	0.898314
AD	csf_ptau181	csf_ptau181:mz_181_95135	-0.863923	0.424652	-2.03442	0.0419089	-1.69623	-0.0316195
CI	csf_abeta42	Intercept	-0.44523	0.328224	-1.35648	0.174945	-1.08854	0.198076
CI	csf_abeta42	age	0.922502	0.239401	3.85338	0.0001165	0.453285	1.39172
CI	csf_abeta42	sex	0.716897	0.4239	1.6912	0.0907996	-0.113931	1.54773
CI	csf_abeta42	AD	0.629386	0.590592	1.06569	0.286566	-0.528154	1.78693
CI	csf_abeta42	bmi	0.163457	0.208099	0.785474	0.432176	-0.244411	0.571324
CI	csf_abeta42	apoee_allele	0.398202	0.408935	0.973755	0.330178	-0.403295	1.1997
CI	csf_abeta42	csf_abeta42	-0.564655	0.288906	-1.95446	0.050647	-1.1309	0.00159064
CI	csf_abeta42	mz_181_95135	0.620703	0.225151	2.75683	0.00583644	0.179415	1.06199
CI	csf_abeta42	csf_abeta42:mz_181_95135	-0.115681	0.236051	-0.490067	0.624086	-0.578332	0.34697
CI	csf_ptau181	Intercept	-0.646626	0.325392	-1.98722	0.0468982	-1.28438	-0.00886842
CI	csf_ptau181	age	0.815541	0.23906	3.41145	0.000646185	0.346992	1.28409
CI	csf_ptau181	sex	0.574687	0.421425	1.36367	0.17267	-0.251291	1.40066
CI	csf_ptau181	AD	1.47528	0.625127	2.35997	0.0182762	0.250057	2.70051
CI	csf_ptau181	bmi	0.160063	0.203909	0.784973	0.43247	-0.239591	0.559718
CI	csf_ptau181	apoee_allele	0.594868	0.402396	1.47832	0.139323	-0.193813	1.38355
CI	csf_ptau181	csf_ptau181	-0.0423997	0.277177	-0.15297	0.878422	-0.585657	0.500857
CI	csf_ptau181	mz_181_95135	0.704539	0.233296	3.01994	0.00252828	0.247287	1.16179
CI	csf_ptau181	csf_ptau181:mz_181_95135	0.342648	0.203582	1.6831	0.0923563	-0.0563652	0.741662
