## Supplementary Table 6 for "Interaction-based metabolomics identifies serum modifiers of the clinical expression of Alzheimer’s disease pathology"

### Sheet: summary_mz_186_06522
dependent_var	csf_biomarker	predictor	Coef.	Std.Err.	z	P>|z|	[0.025	0.975]
AD	csf_abeta42	Intercept	-2.36527	0.612187	-3.86363	0.000111714	-3.56513	-1.1654
AD	csf_abeta42	age	0.907137	0.348849	2.60037	0.00931233	0.223405	1.59087
AD	csf_abeta42	sex	0.768872	0.59866	1.28432	0.19903	-0.40448	1.94222
AD	csf_abeta42	CI	0.559309	0.624677	0.895356	0.370597	-0.665037	1.78365
AD	csf_abeta42	bmi	-0.291716	0.281029	-1.03803	0.299256	-0.842522	0.25909
AD	csf_abeta42	apoee_allele	1.38067	0.542359	2.54567	0.0109068	0.317663	2.44367
AD	csf_abeta42	csf_abeta42	-2.32237	0.485596	-4.78252	1.73107e-06	-3.27412	-1.37062
AD	csf_abeta42	mz_186_06522	-0.488663	0.320134	-1.52644	0.126901	-1.11611	0.138787
AD	csf_abeta42	csf_abeta42:mz_186_06522	-0.592736	0.447609	-1.32423	0.185428	-1.47003	0.284562
AD	csf_ptau181	Intercept	-3.6397	0.82948	-4.38794	1.14431e-05	-5.26545	-2.01395
AD	csf_ptau181	age	0.520058	0.408846	1.27201	0.203368	-0.281266	1.32138
AD	csf_ptau181	sex	0.929155	0.646509	1.43719	0.150665	-0.33798	2.19629
AD	csf_ptau181	CI	1.77191	0.694171	2.55255	0.0106936	0.411359	3.13246
AD	csf_ptau181	bmi	-0.368288	0.348017	-1.05825	0.289943	-1.05039	0.313813
AD	csf_ptau181	apoee_allele	2.46623	0.708562	3.48061	0.000500268	1.07747	3.85499
AD	csf_ptau181	csf_ptau181	3.12583	0.627391	4.98228	6.28408e-07	1.89617	4.3555
AD	csf_ptau181	mz_186_06522	-0.963722	0.36755	-2.62202	0.00874109	-1.68411	-0.243338
AD	csf_ptau181	csf_ptau181:mz_186_06522	0.495833	0.545085	0.909643	0.363011	-0.572514	1.56418
CI	csf_abeta42	Intercept	-0.27514	0.324239	-0.848573	0.396119	-0.910637	0.360356
CI	csf_abeta42	age	0.841835	0.233022	3.61268	0.000303051	0.385119	1.29855
CI	csf_abeta42	sex	0.316577	0.420656	0.752579	0.451703	-0.507893	1.14105
CI	csf_abeta42	AD	0.300213	0.578219	0.519204	0.603619	-0.833075	1.4335
CI	csf_abeta42	bmi	0.188926	0.207255	0.911563	0.361999	-0.217286	0.595138
CI	csf_abeta42	apoee_allele	0.340253	0.409829	0.830231	0.406408	-0.462998	1.1435
CI	csf_abeta42	csf_abeta42	-0.755035	0.290592	-2.59827	0.00936954	-1.32458	-0.185486
CI	csf_abeta42	mz_186_06522	0.438536	0.219027	2.0022	0.0452637	0.00924988	0.867821
CI	csf_abeta42	csf_abeta42:mz_186_06522	0.526707	0.257891	2.04236	0.0411156	0.0212498	1.03216
CI	csf_ptau181	Intercept	-0.725959	0.313967	-2.31222	0.0207658	-1.34132	-0.110596
CI	csf_ptau181	age	0.793623	0.230246	3.44685	0.000567168	0.342349	1.2449
CI	csf_ptau181	sex	0.39478	0.400411	0.985935	0.324165	-0.390012	1.17957
CI	csf_ptau181	AD	1.53409	0.593528	2.58469	0.0097466	0.370794	2.69738
CI	csf_ptau181	bmi	0.140155	0.199606	0.702157	0.482581	-0.251066	0.531376
CI	csf_ptau181	apoee_allele	0.513567	0.390356	1.31564	0.188295	-0.251516	1.27865
CI	csf_ptau181	csf_ptau181	-0.251084	0.260138	-0.965196	0.334446	-0.760946	0.258777
CI	csf_ptau181	mz_186_06522	0.452626	0.20037	2.25895	0.0238864	0.0599081	0.845345
CI	csf_ptau181	csf_ptau181:mz_186_06522	-0.0192716	0.234862	-0.0820549	0.934603	-0.479593	0.44105
