## Supplementary Table 7 for "Interaction-based metabolomics identifies serum modifiers of the clinical expression of Alzheimer’s disease pathology"

### Sheet: summary_mz_247_15713
dependent_var	csf_biomarker	predictor	Coef.	Std.Err.	z	P>|z|	[0.025	0.975]
AD	csf_abeta42	Intercept	-2.58406	0.646717	-3.99566	6.45143e-05	-3.8516	-1.31652
AD	csf_abeta42	age	0.837352	0.349262	2.39749	0.0165078	0.152811	1.52189
AD	csf_abeta42	sex	0.9787	0.639339	1.5308	0.125819	-0.274381	2.23178
AD	csf_abeta42	CI	0.758325	0.636062	1.19222	0.233176	-0.488334	2.00498
AD	csf_abeta42	bmi	-0.289562	0.286306	-1.01137	0.311838	-0.850712	0.271588
AD	csf_abeta42	apoee_allele	1.23312	0.554699	2.22305	0.0262124	0.145933	2.32031
AD	csf_abeta42	csf_abeta42	-2.4924	0.540655	-4.60996	4.02749e-06	-3.55206	-1.43273
AD	csf_abeta42	mz_247_15713	-0.783286	0.338262	-2.31562	0.0205791	-1.44627	-0.120304
AD	csf_abeta42	csf_abeta42:mz_247_15713	-0.82126	0.480153	-1.71041	0.0871893	-1.76234	0.119822
AD	csf_ptau181	Intercept	-3.59763	0.797662	-4.51021	6.47621e-06	-5.16102	-2.03424
AD	csf_ptau181	age	0.642554	0.421973	1.52274	0.127825	-0.184498	1.46961
AD	csf_ptau181	sex	1.02168	0.661778	1.54385	0.122626	-0.275378	2.31874
AD	csf_ptau181	CI	1.53616	0.680637	2.25694	0.0240119	0.202132	2.87018
AD	csf_ptau181	bmi	-0.623208	0.388604	-1.60371	0.108778	-1.38486	0.138442
AD	csf_ptau181	apoee_allele	2.62735	0.784149	3.35057	0.000806449	1.09044	4.16425
AD	csf_ptau181	csf_ptau181	3.17951	0.672546	4.72757	2.27227e-06	1.86134	4.49767
AD	csf_ptau181	mz_247_15713	-0.20719	0.38092	-0.543919	0.586497	-0.953779	0.5394
AD	csf_ptau181	csf_ptau181:mz_247_15713	-1.60527	0.614083	-2.61409	0.00894644	-2.80885	-0.40169
CI	csf_abeta42	Intercept	-0.292046	0.318761	-0.91619	0.359567	-0.916807	0.332715
CI	csf_abeta42	age	0.804045	0.226676	3.54711	0.000389486	0.359768	1.24832
CI	csf_abeta42	sex	0.426448	0.413784	1.03061	0.302725	-0.384553	1.23745
CI	csf_abeta42	AD	0.42767	0.57733	0.740772	0.458831	-0.703876	1.55922
CI	csf_abeta42	bmi	0.164204	0.202953	0.809073	0.418473	-0.233577	0.561984
CI	csf_abeta42	apoee_allele	0.398154	0.412707	0.964737	0.334676	-0.410737	1.20704
CI	csf_abeta42	csf_abeta42	-0.645488	0.266513	-2.42198	0.0154364	-1.16784	-0.123132
CI	csf_abeta42	mz_247_15713	0.445968	0.205543	2.1697	0.0300294	0.0431102	0.848826
CI	csf_abeta42	csf_abeta42:mz_247_15713	0.139252	0.233363	0.596719	0.550695	-0.318131	0.596635
CI	csf_ptau181	Intercept	-0.644902	0.312893	-2.0611	0.0392939	-1.25816	-0.0316435
CI	csf_ptau181	age	0.756964	0.223738	3.38326	0.000716303	0.318446	1.19548
CI	csf_ptau181	sex	0.303646	0.410854	0.739059	0.459871	-0.501614	1.10891
CI	csf_ptau181	AD	1.61404	0.614907	2.62485	0.00866877	0.408842	2.81923
CI	csf_ptau181	bmi	0.18053	0.204532	0.88265	0.377425	-0.220345	0.581406
CI	csf_ptau181	apoee_allele	0.561935	0.406929	1.38091	0.167305	-0.235632	1.3595
CI	csf_ptau181	csf_ptau181	-0.113234	0.266997	-0.424101	0.671492	-0.636537	0.41007
CI	csf_ptau181	mz_247_15713	0.421977	0.205172	2.0567	0.0397155	0.0198466	0.824108
CI	csf_ptau181	csf_ptau181:mz_247_15713	0.342034	0.214147	1.59719	0.110222	-0.077686	0.761755
