## Supplementary Table 8 for "Interaction-based metabolomics identifies serum modifiers of the clinical expression of Alzheimer’s disease pathology"

### Sheet: summary_mz_302_04441
dependent_var	csf_biomarker	predictor	Coef.	Std.Err.	z	P>|z|	[0.025	0.975]
AD	csf_abeta42	Intercept	-2.45534	0.620082	-3.9597	7.50432e-05	-3.67068	-1.24
AD	csf_abeta42	age	1.16966	0.399546	2.92748	0.00341717	0.386568	1.95276
AD	csf_abeta42	sex	0.952995	0.633158	1.50515	0.132287	-0.287972	2.19396
AD	csf_abeta42	CI	0.330195	0.626403	0.527129	0.598104	-0.897532	1.55792
AD	csf_abeta42	bmi	-0.259323	0.296134	-0.875694	0.381197	-0.839736	0.32109
AD	csf_abeta42	apoee_allele	1.29899	0.562622	2.30881	0.0209539	0.19627	2.40171
AD	csf_abeta42	csf_abeta42	-2.56611	0.544321	-4.71434	2.42501e-06	-3.63296	-1.49926
AD	csf_abeta42	mz_302_04441	0.976906	0.366194	2.66773	0.00763657	0.259179	1.69463
AD	csf_abeta42	csf_abeta42:mz_302_04441	1.00428	0.463256	2.16787	0.0301687	0.0963131	1.91224
AD	csf_ptau181	Intercept	-3.60291	0.831821	-4.33135	1.482e-05	-5.23324	-1.97257
AD	csf_ptau181	age	0.722277	0.437607	1.65051	0.0988377	-0.135417	1.57997
AD	csf_ptau181	sex	1.09659	0.67838	1.61648	0.10599	-0.233011	2.42619
AD	csf_ptau181	CI	1.5654	0.688056	2.2751	0.0228999	0.216831	2.91396
AD	csf_ptau181	bmi	-0.415283	0.369698	-1.1233	0.261309	-1.13988	0.309312
AD	csf_ptau181	apoee_allele	2.43205	0.689562	3.52695	0.000420381	1.08053	3.78357
AD	csf_ptau181	csf_ptau181	3.06345	0.641293	4.77699	1.7794e-06	1.80654	4.32036
AD	csf_ptau181	mz_302_04441	0.235543	0.376899	0.62495	0.532004	-0.503166	0.974252
AD	csf_ptau181	csf_ptau181:mz_302_04441	1.47972	0.656232	2.25487	0.0241412	0.19353	2.76591
CI	csf_abeta42	Intercept	-0.273937	0.321072	-0.853194	0.393552	-0.903227	0.355353
CI	csf_abeta42	age	0.81141	0.229342	3.538	0.000403176	0.361909	1.26091
CI	csf_abeta42	sex	0.411693	0.408155	1.00867	0.313134	-0.388277	1.21166
CI	csf_abeta42	AD	0.496112	0.5781	0.858176	0.390795	-0.636944	1.62917
CI	csf_abeta42	bmi	0.132834	0.203307	0.653367	0.513519	-0.26564	0.531308
CI	csf_abeta42	apoee_allele	0.340429	0.403975	0.842696	0.399398	-0.451349	1.13221
CI	csf_abeta42	csf_abeta42	-0.634457	0.266853	-2.37755	0.0174279	-1.15748	-0.111435
CI	csf_abeta42	mz_302_04441	-0.451429	0.218313	-2.0678	0.0386587	-0.879315	-0.0235424
CI	csf_abeta42	csf_abeta42:mz_302_04441	0.075743	0.236149	0.320742	0.748406	-0.387101	0.538587
CI	csf_ptau181	Intercept	-0.747142	0.317383	-2.35407	0.0185692	-1.3692	-0.125082
CI	csf_ptau181	age	0.782892	0.228308	3.42911	0.000605564	0.335417	1.23037
CI	csf_ptau181	sex	0.355817	0.400803	0.887761	0.374669	-0.429742	1.14138
CI	csf_ptau181	AD	1.69048	0.624372	2.70748	0.00677959	0.466729	2.91422
CI	csf_ptau181	bmi	0.143997	0.207313	0.694586	0.487315	-0.262329	0.550322
CI	csf_ptau181	apoee_allele	0.49125	0.389904	1.25993	0.207696	-0.272948	1.25545
CI	csf_ptau181	csf_ptau181	-0.268504	0.260401	-1.03112	0.302485	-0.778881	0.241873
CI	csf_ptau181	mz_302_04441	-0.515347	0.214827	-2.39889	0.016445	-0.9364	-0.0942928
CI	csf_ptau181	csf_ptau181:mz_302_04441	-0.105076	0.215651	-0.487252	0.62608	-0.527744	0.317592
