## Supplementary Table 9 for "Interaction-based metabolomics identifies serum modifiers of the clinical expression of Alzheimer’s disease pathology"

### Sheet: summary_mz_336_01697
dependent_var	csf_biomarker	predictor	Coef.	Std.Err.	z	P>|z|	[0.025	0.975]
AD	csf_abeta42	Intercept	-2.1765	0.591254	-3.68116	0.000232172	-3.33534	-1.01767
AD	csf_abeta42	age	0.957979	0.358004	2.67589	0.0074531	0.256304	1.65965
AD	csf_abeta42	sex	0.578804	0.597394	0.968882	0.332604	-0.592066	1.74967
AD	csf_abeta42	CI	0.433273	0.609916	0.710382	0.477467	-0.76214	1.62869
AD	csf_abeta42	bmi	-0.38953	0.289692	-1.34463	0.178744	-0.957316	0.178257
AD	csf_abeta42	apoee_allele	1.29533	0.540225	2.39776	0.0164957	0.236508	2.35415
AD	csf_abeta42	csf_abeta42	-2.2718	0.473884	-4.79399	1.63493e-06	-3.20059	-1.343
AD	csf_abeta42	mz_336_01697	0.568008	0.342967	1.65616	0.0976901	-0.104196	1.24021
AD	csf_abeta42	csf_abeta42:mz_336_01697	0.309864	0.425423	0.728366	0.466389	-0.52395	1.14368
AD	csf_ptau181	Intercept	-2.96169	0.663989	-4.46044	8.17907e-06	-4.26308	-1.66029
AD	csf_ptau181	age	0.544102	0.384691	1.41439	0.157248	-0.209877	1.29808
AD	csf_ptau181	sex	0.533782	0.610385	0.8745	0.381846	-0.662551	1.73012
AD	csf_ptau181	CI	1.28978	0.601763	2.14334	0.0320858	0.110349	2.46922
AD	csf_ptau181	bmi	-0.378922	0.351688	-1.07744	0.281285	-1.06822	0.310374
AD	csf_ptau181	apoee_allele	2.22563	0.641288	3.47056	0.000519384	0.968725	3.48253
AD	csf_ptau181	csf_ptau181	2.61533	0.520078	5.02873	4.9373e-07	1.596	3.63466
AD	csf_ptau181	mz_336_01697	0.214462	0.369815	0.579917	0.56197	-0.510362	0.939286
AD	csf_ptau181	csf_ptau181:mz_336_01697	0.167822	0.465874	0.36023	0.718675	-0.745275	1.08092
CI	csf_abeta42	Intercept	-0.375585	0.327456	-1.14698	0.25139	-1.01739	0.266216
CI	csf_abeta42	age	0.836183	0.230281	3.63114	0.000282175	0.38484	1.28753
CI	csf_abeta42	sex	0.612596	0.414289	1.47867	0.139229	-0.199396	1.42459
CI	csf_abeta42	AD	0.40359	0.579676	0.696233	0.486283	-0.732555	1.53973
CI	csf_abeta42	bmi	0.263175	0.21375	1.23123	0.218237	-0.155767	0.682117
CI	csf_abeta42	apoee_allele	0.402859	0.40259	1.00067	0.316987	-0.386202	1.19192
CI	csf_abeta42	csf_abeta42	-0.63188	0.272531	-2.31856	0.0204188	-1.16603	-0.0977291
CI	csf_abeta42	mz_336_01697	-0.500061	0.216536	-2.30937	0.0209233	-0.924463	-0.075658
CI	csf_abeta42	csf_abeta42:mz_336_01697	-0.141164	0.220976	-0.638822	0.522939	-0.57427	0.291941
CI	csf_ptau181	Intercept	-0.805801	0.324378	-2.48414	0.0129864	-1.44157	-0.170032
CI	csf_ptau181	age	0.810189	0.23022	3.5192	0.000432854	0.358966	1.26141
CI	csf_ptau181	sex	0.598585	0.406819	1.47138	0.141189	-0.198766	1.39594
CI	csf_ptau181	AD	1.55501	0.611551	2.54274	0.0109987	0.356397	2.75363
CI	csf_ptau181	bmi	0.262379	0.210156	1.2485	0.211848	-0.149518	0.674277
CI	csf_ptau181	apoee_allele	0.585577	0.395293	1.48137	0.138507	-0.189183	1.36034
CI	csf_ptau181	csf_ptau181	-0.270854	0.269754	-1.00408	0.31534	-0.799562	0.257854
CI	csf_ptau181	mz_336_01697	-0.549518	0.212285	-2.58859	0.00963696	-0.965589	-0.133448
CI	csf_ptau181	csf_ptau181:mz_336_01697	-0.282889	0.21208	-1.33388	0.182242	-0.698558	0.132779
