## Supplementary Table 10 for "Interaction-based metabolomics identifies serum modifiers of the clinical expression of Alzheimer’s disease pathology"

### Sheet: summary_mz_451_0791
dependent_var	csf_biomarker	predictor	Coef.	Std.Err.	z	P>|z|	[0.025	0.975]
AD	csf_abeta42	Intercept	-2.4224	0.630986	-3.83908	0.000123499	-3.65911	-1.18569
AD	csf_abeta42	age	0.931652	0.349858	2.66295	0.00774598	0.245944	1.61736
AD	csf_abeta42	sex	0.877628	0.618044	1.42001	0.155605	-0.333716	2.08897
AD	csf_abeta42	CI	0.504198	0.61168	0.824285	0.409778	-0.694672	1.70307
AD	csf_abeta42	bmi	-0.281474	0.27989	-1.00566	0.314581	-0.830049	0.267101
AD	csf_abeta42	apoee_allele	1.22409	0.533753	2.29337	0.0218266	0.177957	2.27023
AD	csf_abeta42	csf_abeta42	-2.55705	0.536492	-4.76624	1.877e-06	-3.60855	-1.50554
AD	csf_abeta42	mz_451_0791	0.609405	0.341853	1.78265	0.0746428	-0.0606143	1.27942
AD	csf_abeta42	csf_abeta42:mz_451_0791	0.933988	0.482841	1.93436	0.0530691	-0.0123635	1.88034
AD	csf_ptau181	Intercept	-3.09065	0.697129	-4.43339	9.27617e-06	-4.45699	-1.7243
AD	csf_ptau181	age	0.560064	0.38891	1.44008	0.149843	-0.202186	1.32231
AD	csf_ptau181	sex	0.703514	0.602893	1.1669	0.243252	-0.478134	1.88516
AD	csf_ptau181	CI	1.33613	0.619849	2.15557	0.0311171	0.121247	2.55101
AD	csf_ptau181	bmi	-0.334988	0.340607	-0.983503	0.32536	-1.00257	0.33259
AD	csf_ptau181	apoee_allele	2.29167	0.641321	3.57337	0.000352421	1.03471	3.54864
AD	csf_ptau181	csf_ptau181	2.57661	0.514121	5.01167	5.39587e-07	1.56895	3.58427
AD	csf_ptau181	mz_451_0791	0.220298	0.301975	0.729524	0.465681	-0.371562	0.812158
AD	csf_ptau181	csf_ptau181:mz_451_0791	0.397555	0.463578	0.85758	0.391124	-0.511041	1.30615
CI	csf_abeta42	Intercept	-0.283825	0.317867	-0.892904	0.371908	-0.906832	0.339183
CI	csf_abeta42	age	0.768493	0.226947	3.38623	0.000708609	0.323686	1.2133
CI	csf_abeta42	sex	0.429539	0.408164	1.05237	0.292631	-0.370448	1.22953
CI	csf_abeta42	AD	0.355033	0.56821	0.624827	0.532085	-0.758639	1.4687
CI	csf_abeta42	bmi	0.112693	0.204574	0.550867	0.581725	-0.288264	0.51365
CI	csf_abeta42	apoee_allele	0.378908	0.402579	0.941202	0.346601	-0.410132	1.16795
CI	csf_abeta42	csf_abeta42	-0.651691	0.273598	-2.38193	0.0172223	-1.18793	-0.115448
CI	csf_abeta42	mz_451_0791	-0.363255	0.200141	-1.815	0.069524	-0.755524	0.0290133
CI	csf_abeta42	csf_abeta42:mz_451_0791	-0.185318	0.21645	-0.85617	0.391904	-0.609553	0.238917
CI	csf_ptau181	Intercept	-0.658692	0.310975	-2.11815	0.034162	-1.26819	-0.0491931
CI	csf_ptau181	age	0.717764	0.224055	3.20351	0.00135763	0.278624	1.1569
CI	csf_ptau181	sex	0.37283	0.400594	0.930692	0.352013	-0.41232	1.15798
CI	csf_ptau181	AD	1.49372	0.594233	2.51369	0.0119476	0.329041	2.65839
CI	csf_ptau181	bmi	0.111592	0.201119	0.554856	0.578993	-0.282594	0.505778
CI	csf_ptau181	apoee_allele	0.5003	0.390056	1.28264	0.199619	-0.264195	1.26479
CI	csf_ptau181	csf_ptau181	-0.162362	0.26428	-0.614356	0.53898	-0.680342	0.355618
CI	csf_ptau181	mz_451_0791	-0.416362	0.198126	-2.1015	0.0355968	-0.804681	-0.0280426
CI	csf_ptau181	csf_ptau181:mz_451_0791	-0.224994	0.189712	-1.18597	0.235632	-0.596823	0.146835
