## Supplementary Table 11 for "Interaction-based metabolomics identifies serum modifiers of the clinical expression of Alzheimer’s disease pathology"

### Sheet: summary_mz_708_53613
dependent_var	csf_biomarker	predictor	Coef.	Std.Err.	z	P>|z|	[0.025	0.975]
AD	csf_abeta42	Intercept	-2.32993	0.609939	-3.81994	0.000133482	-3.52539	-1.13447
AD	csf_abeta42	age	0.916518	0.352059	2.60331	0.0092329	0.226495	1.60654
AD	csf_abeta42	sex	0.788495	0.60517	1.30293	0.192598	-0.397616	1.97461
AD	csf_abeta42	CI	0.479331	0.608953	0.78714	0.4312	-0.714194	1.67286
AD	csf_abeta42	bmi	-0.317725	0.279102	-1.13838	0.254961	-0.864756	0.229305
AD	csf_abeta42	apoee_allele	1.26477	0.531279	2.38061	0.0172842	0.223479	2.30605
AD	csf_abeta42	csf_abeta42	-2.34622	0.501895	-4.67472	2.94359e-06	-3.32991	-1.36252
AD	csf_abeta42	mz_708_53613	-0.456755	0.309796	-1.47437	0.140381	-1.06395	0.150434
AD	csf_abeta42	csf_abeta42:mz_708_53613	-0.529945	0.445207	-1.19033	0.233916	-1.40254	0.342646
AD	csf_ptau181	Intercept	-3.25252	0.731905	-4.44391	8.83396e-06	-4.68702	-1.81801
AD	csf_ptau181	age	0.572691	0.420226	1.36282	0.17294	-0.250937	1.39632
AD	csf_ptau181	sex	0.933278	0.658405	1.41748	0.156342	-0.357172	2.22373
AD	csf_ptau181	CI	1.62825	0.659815	2.46774	0.013597	0.335037	2.92146
AD	csf_ptau181	bmi	-0.531389	0.380784	-1.39551	0.162862	-1.27771	0.214935
AD	csf_ptau181	apoee_allele	2.1069	0.662972	3.17797	0.00148311	0.807502	3.4063
AD	csf_ptau181	csf_ptau181	2.6973	0.550521	4.89954	9.60626e-07	1.6183	3.7763
AD	csf_ptau181	mz_708_53613	-0.621165	0.34173	-1.8177	0.0691094	-1.29094	0.0486145
AD	csf_ptau181	csf_ptau181:mz_708_53613	-0.656254	0.625994	-1.04834	0.294483	-1.88318	0.570672
CI	csf_abeta42	Intercept	-0.314708	0.32482	-0.96887	0.33261	-0.951344	0.321927
CI	csf_abeta42	age	0.842982	0.231895	3.63519	0.000277774	0.388477	1.29749
CI	csf_abeta42	sex	0.476964	0.415647	1.14752	0.251166	-0.337689	1.29162
CI	csf_abeta42	AD	0.329905	0.574107	0.574641	0.565534	-0.795323	1.45513
CI	csf_abeta42	bmi	0.196386	0.205952	0.953553	0.34031	-0.207272	0.600044
CI	csf_abeta42	apoee_allele	0.412958	0.409837	1.00762	0.313638	-0.390306	1.21622
CI	csf_abeta42	csf_abeta42	-0.722899	0.282097	-2.56259	0.0103895	-1.2758	-0.169999
CI	csf_abeta42	mz_708_53613	0.451226	0.214414	2.10446	0.0353383	0.0309822	0.87147
CI	csf_abeta42	csf_abeta42:mz_708_53613	0.251122	0.251479	0.99858	0.317998	-0.241768	0.744012
CI	csf_ptau181	Intercept	-0.795992	0.318836	-2.49656	0.0125405	-1.4209	-0.171085
CI	csf_ptau181	age	0.783847	0.231458	3.38657	0.000707731	0.330198	1.2375
CI	csf_ptau181	sex	0.282036	0.417641	0.675309	0.49948	-0.536524	1.1006
CI	csf_ptau181	AD	1.90477	0.654559	2.91001	0.00361422	0.621859	3.18768
CI	csf_ptau181	bmi	0.254834	0.209358	1.21722	0.223522	-0.1555	0.665169
CI	csf_ptau181	apoee_allele	0.647308	0.409886	1.57924	0.114281	-0.156054	1.45067
CI	csf_ptau181	csf_ptau181	-0.24833	0.275817	-0.900344	0.367937	-0.788921	0.292261
CI	csf_ptau181	mz_708_53613	0.684507	0.225171	3.03994	0.00236624	0.24318	1.12583
CI	csf_ptau181	csf_ptau181:mz_708_53613	0.628858	0.275382	2.28359	0.0223958	0.0891199	1.1686
